# Integrated Clinicogenomic Risk Modeling for Metachronous Second Primary Cancers

**DOI:** 10.64898/2026.06.12.26355388

**Authors:** Johnathan Amsalem, Irina Ostrovnaya, Andrew R. Marderstein, Ying L. Liu, Tomin Perea-Chamblee, Vignesh Ravichandran, Justin Jee, Michael Conry, Aliya Khurram, Yelena Kemel, Ellen Kim, Semanti Mukherjee, Alicia Latham, Lauren Banaszak, Ritika Kundra, Saibaba Magunta, Christopher Fong, Matthew F. Buas, Chaitanya Bandlamudi, Jonine Bernstein, Venkatraman Seshan, Gilles Salles, Diana Mandelker, Michael F. Berger, David B. Solit, Zsofia K. Stadler, Jian Carrot-Zhang, Nikolaus Schultz, Kenneth Offit, Vijai Joseph

## Abstract

Improvements in cancer survival have increased the burden of subsequent primary malignancies. We developed and validated a programmatic classifier of multiple primary cancers (MPC) to derive second cancer phenotypes at scale. Among 81,175 cancer patients, we identified 56 first-second cancer pairs, 22 of which exceeded SEER primary cancer incidence rates. Even after accounting for various known risk factors, substantial elevated risk persisted, even in established hereditary cancer pairs (breast-ovary, breast-pancreas, prostate-pancreas), suggesting that current screening protocols do not adequately account for MPC susceptibility. To address this limitation, we built machine-learning models integrating rare germline variants, polygenic risk scores, treatment exposures, and demographic features to predict site-specific second primaries in breast and prostate cancer survivors. These models accurately predicted second ovarian and pancreatic cancers across a long follow-up period (15-year time-dependent AUC 0.70). This is the first systematic, pan-cancer integration of clinicogenomic factors for early prediction of second-primary malignancies. Our framework enables individualized risk estimation, enhanced targeted surveillance, and cancer prevention amongst a growing population of cancer survivors.

**Statement of Significance:** We identified second cancers that occurred more often than expected among survivors. Predictive models using genetic, lifestyle, and clinical factors accurately identified patients at higher risk of second hereditary cancers. Such predictions can enable cost-effective, selective surveillance in a growing population of cancer survivors, reducing cancer burden.
