## Supplementary Tables for "Integrated Clinicogenomic Risk Modeling for Metachronous Second Primary Cancers"

### Sheet: Weighted SIR -Supp1
Female Pairs	SIR Weighted	Lower 95 Weighted	Upper 95 Weighted	Expected Weighted	Observed Weighted			Male Pairs	SIR Weighted	Lower 95 Weighted	Upper 95 Weighted	Expected Weighted	Observed Weighted
Colorectal-Lung	1.5	1	2	13.9	20.8			Prostate-Bladder	1.3	1.1	1.6	47.8	62.6
Thyroid-Breast	2.2	1.6	2.8	13.6	29.4			Bladder-Prostate	1.4	1	1.9	27.7	39.6
Breast-NHL	2.2	1.7	2.7	19.7	42.7			Prostate-Lung	1.5	1.3	1.7	88.1	130.3
Colorectal-Uterus	2.3	1.5	3.1	8.8	19.9			Prostate-NHL	1.5	1.2	1.9	29.8	45.8
Breast-Lung	2.4	2.1	2.7	60.7	145			Prostate-Leukemia	1.6	1.2	2	22.5	36.2
Lung-Lung	2.5	2	2.9	32.3	79.4			Lung-Lung	2.3	1.8	2.9	25.4	59.5
Breast-Leukemia	2.8	2.1	3.6	12.1	33.8			Bladder-Lung	3	2.2	3.8	12.2	36.2
Breast-Uterus	2.9	2.5	3.3	43	123.8			Prostate-Pancreas	3.7	3.1	4.3	23.8	87.6
Melanoma-Uterus	3.6	2.2	5.3	3.5	12.5
Thyroid-Lung	3.7	2.5	5	5.1	18.7
Breast-Ovary	3.9	3.2	4.7	13.2	51.6
Melanoma-Lung	4.3	3.1	5.7	6	26
Breast-Pancreas	4.7	3.9	5.5	15.6	73.5
Ovary-Leukemia	6	3.5	8.7	2.9	17.3
Abbreviations: NHL:Non-Hodgkin Lymphoma.
Smoking SIR
Pair	Stratum	SIR Weighted	Lower 95 Weighted	Upper 95 Weighted	Expected Weighted	Observed Weighted	Two-Sided Wald P-value
Breast-Lung	Former/Current	4.3	3.6	5.1	19.6	85.1	< 0.001
Breast-Lung	Never	1.5	1.2	1.8	33.4	49.7
Lung-Lung (Females)	Former/Current	3.1	2.5	3.7	20.7	63.5	0.001
Lung-Lung (Females)	Never	1.3	0.7	1.9	9.1	11.5
Thyroid-Lung (Females)	Former/Current	7	4	11	1.3	9.2	0.009
Thyroid-Lung (Females)	Never	2.6	1.4	4.1	3.3	8.7
Melanoma-Lung (Females)	Former/Current	9	6	12.7	2.3	20.7	< 0.001
Melanoma-Lung (Females)	Never	1.1	0.3	2.2	3.2	3.6
Prostate-Lung	Former/Current	2.8	2.4	3.3	34.8	99.2	< 0.001
Prostate-Lung	Never	0.6	0.4	0.8	41.7	24
Lung-Lung (Males)	Former/Current	3.1	2.5	3.7	20.7	63.5	0.001
Lung-Lung (Males)	Never	1.3	0.7	1.9	9.1	11.5
Bladder-Lung (Males)	Former/Current	4.6	3.4	6	7.5	34.8	NA
Bladder-Lung (Males)	Never	0	0	0	3.6	0
BMI SIR Females									BMI SIR Males
Pair	Stratum	SIR Weighted	Lower 95 Weighted	Upper 95 Weighted	Expected Weighted	Observed Weighted	Two-Sided Wald P-value		Pair	Stratum	SIR Weighted	Lower 95 Weighted	Upper 95 Weighted	Expected Weighted	Observed Weighted	Two-Sided Wald P-value
Breast-NHL	Obese (≥ 30)	1.5	0.7	2.6	4.7	7.1	0.526		Prostate-Bladder	Obese (≥ 30)	0.7	0.4	1.1	12.8	8.7	0.894
Breast-NHL	Overweight (≥25 )	1.4	0.7	2.4	5.5	7.9			Prostate-Bladder	Overweight (≥25 )	0.5	0.3	0.7	19.9	9.9
Breast-NHL	Normal (≥ 18.5)	1.2	1.8	2.4	5.8	6.5			Prostate-Bladder	Normal (≥ 18.5)	0.7	0.3	1.3	8.2	6
Breast-Uterus	Obese (≥ 30)	2.8	2	3.7	10.3	29	< 0.001		Bladder-Prostate	Obese (≥ 30)	1.8	1	2.7	8.8	15.8	0.27
Breast-Uterus	Overweight (≥25 )	1.3	0.8	1.8	11.8	15.5			Bladder-Prostate	Overweight (≥25 )	1	0.5	1.5	11.5	11.3
Breast-Uterus	Normal (≥ 18.5)	1.2	0.8	1.7	12.9	15.9			Bladder-Prostate	Normal (≥ 18.5)	1	0.3	1.9	5.2	5.3
Lung-Lung	Obese (≥ 30)	1.6	0.9	2.4	6.7	10.6	0.634		Prostate-Lung	Obese (≥ 30)	1	0.7	1.3	24	24.4	0.962
Lung-Lung	Overweight (≥25 )	2.1	1.4	3	9.2	19.6			Prostate-Lung	Overweight (≥25 )	0.8	0.6	1.1	36.3	30
Lung-Lung	Normal (≥ 18.5)	1.8	1.3	2.5	13.3	24.4			Prostate-Lung	Normal (≥ 18.5)	1	0.6	1.5	14.9	15.3
Thyroid-Breast	Obese (≥ 30)	1.3	0.5	2.2	4.5	5.8	0.223		Prostate-NHL	Obese (≥ 30)	1.2	0.6	1.9	8.2	9.9	0.298
Thyroid-Breast	Overweight (≥25 )	1.3	0.5	2.5	3.2	4.3			Prostate-NHL	Overweight (≥25 )	0.8	0.4	1.3	12.2	9.8
Thyroid-Breast	Normal (≥ 18.5)	0.4	0	0.9	3.3	1.4			Prostate-NHL	Normal (≥ 18.5)	0.6	0.1	1.3	5	3
Breast-Lung	Obese (≥ 30)	1.5	1	2	14.8	21.5	0.223		Prostate-Leukemia	Obese (≥ 30)	1.3	0.6	2.1	6.1	8	0.413
Breast-Lung	Overweight (≥25 )	1.5	1.1	2	17.2	26.4			Prostate-Leukemia	Overweight (≥25 )	0.7	0.3	1.2	9.3	6.3
Breast-Lung	Normal (≥ 18.5)	1.9	1.4	2.4	17.3	32.9			Prostate-Leukemia	Normal (≥ 18.5)	0.9	0.3	1.5	3.8	3.3
Breast-Leukemia	Obese (≥ 30)	2.7	1.2	4.5	2.9	7.8	0.428		Lung-Lung	Obese (≥ 30)	3.2	2	4.5	6.6	20.9	0.018
Breast-Leukemia	Overweight (≥25 )	0.9	0.2	1.9	3.4	3.1			Lung-Lung	Overweight (≥25 )	1.4	0.9	2.1	10.4	15
Breast-Leukemia	Normal (≥ 18.5)	1.8	0.6	3.2	3.6	6.4			Lung-Lung	Normal (≥ 18.5)	1.4	0.7	2.1	6.5	8.8
Melanoma-Uterus	Obese (≥ 30)	0.9	0	2.9	0.9	0.9	1		Bladder-Lung	Obese (≥ 30)	2.7	1.5	4.3	3.7	10.2	0.993
Melanoma-Uterus	Overweight (≥25 )	1.1	0	3.6	0.9	1			Bladder-Lung	Overweight (≥25 )	1.7	0.9	2.6	5.2	8.8
Melanoma-Uterus	Normal (≥ 18.5)	0.8	0	2.7	1	0.8			Bladder-Lung	Normal (≥ 18.5)	2.8	1.1	4.9	2.3	6.4
Thyroid-Lung	Obese (≥ 30)	1.4	0.5	2.7	1.7	2.4	0.199		Prostate-Pancreas	Obese (≥ 30)	2.6	1.6	3.7	6.5	16.9	0.103
Thyroid-Lung	Overweight (≥25 )	3.2	1.1	6.2	1.2	4			Prostate-Pancreas	Overweight (≥25 )	2.6	1.8	3.5	9.8	25.8
Thyroid-Lung	Normal (≥ 18.5)	3.2	1	6.1	1.2	3.9			Prostate-Pancreas	Normal (≥ 18.5)	1.3	0.5	2.3	4	5.2
Breast-Ovary	Obese (≥ 30)	2.7	1.4	4.3	3.1	8.4	0.89
Breast-Ovary	Overweight (≥25 )	1.6	0.8	2.6	3.6	5.8
Breast-Ovary	Normal (≥ 18.5)	2.6	1.5	3.8	4.1	10.4
Melanoma-Lung	Obese (≥ 30)	1.5	0.3	3.3	1.6	2.4	0.982
Melanoma-Lung	Overweight (≥25 )	2.4	0.7	4.7	1.7	4.1
Melanoma-Lung	Normal (≥ 18.5)	1.5	0.2	3.3	1.7	2.4
Breast-Pancreas	Obese (≥ 30)	3.4	2	5	3.8	12.7	0.171
Breast-Pancreas	Overweight (≥25 )	2.7	1.5	4	4.4	11.9			```
Breast-Pancreas	Normal (≥ 18.5)	2.1	1.2	3.2	4.5	9.4
Ovary-Leukemia	Obese (≥ 30)	8.4	2.7	15.2	0.7	6.1	1
Ovary-Leukemia	Overweight (≥25 )	7.1	2.4	12.9	0.9	6
Ovary-Leukemia	Normal (≥ 18.5)	1.4	0	3.7	1.1	1.6
Colorectal-Uterus	Obese (≥ 30)	2.2	0.7	4.1	2.3	4.9	0.659
Colorectal-Uterus	Overweight (≥25 )	1.6	0.4	3.1	2.5	4.1
Colorectal-Uterus	Normal (≥ 18.5)	1.6	0.5	3.1	3.2	5.3
Colorectal-Lung	Obese	0.7	0.1	1.6	3.6	2.6	0.257
Colorectal-Lung	Overweight	1.7	0.8	2.8	4.4	7.4
Colorectal-Lung	Normal weight	1.7	0.8	2.8	4.9	8.5
Two-Side Wald Tests Obese and Normal BMI groups.
Germline Pathogenic Variants SIR
Pair	Stratum	SIR Weighted	Lower 95 Weighted	Upper 95 Weighted	Expected Weighted	Observed Weighted	Two-Sided Wald P-value
Breast-Ovary	Highly Penentrant	17.1	10.1	25.7	0.6	10.7	< 0.001
Breast-Ovary	Moderate/Low Penentrance	6.3	1.5	12.8	0.5	3
Breast-Ovary	Non-Carriers	6.2	4.6	7.9	5.3	32.6
Breast-Pancreas	Highly Penentrant	19	11.9	27.7	0.6	12.2	< 0.001
Breast-Pancreas	Moderate/Low Penentrance	10	4.6	16.8	0.6	5.6
Breast-Pancreas	Non-Carriers	6.6	5.2	8.2	6.2	40.9
Prostate-Pancreas	Highly Penentrant	7.4	3.9	11.4	1.4	10.4	0.038
Prostate-Pancreas	Moderate/Low Penentrance	6.6	3.1	11.1	1.1	7
Prostate-Pancreas	Non-Carriers	4	3.2	5	12.9	51.8
Two-Side Wald Tests Highly Penentrant and Non-Carriers Groups
Age of Onset SIR Females									Age of Onset SIR Males
Pair	Stratum	SIR Weighted	Lower 95 Weighted	Upper 95 Weighted	Expected Weighted	Observed Weighted	Two-Sided Wald P-value		Pair	Stratum	SIR Weighted	Lower 95 Weighted	Upper 95 Weighted	Expected Weighted	Observed Weighted	Two-Sided Wald P-value
Breast-NHL	Early-onset (20th percentile)	0.3	0.1	0.6	1.6	0.5	< 0.001		Prostate-Bladder	Early-onset (20th percentile)	1.3	0.7	2	5.2	6.6	0.636
Breast-NHL	Late-onset (80th percentile)	1.8	1.1	2.7	6.6	12.1			Prostate-Bladder	Late-onset (80th percentile)	1.5	1	2	12.9	19.1
Breast-Uterus	Early-onset (20th percentile)	1.3	0.7	2.1	3.9	5.2	< 0.001		Bladder-Prostate	Early-onset (20th percentile)	2.4	0.8	4.4	2.3	5.6	0.491
Breast-Uterus	Late-onset (80th percentile)	4.2	3.2	5.3	10.3	43.1			Bladder-Prostate	Late-onset (80th percentile)	1.6	0.7	2.8	4.9	8.1
Lung-Lung	Early-onset (20th percentile)	5.5	3.1	8.3	2.2	11.8	< 0.001		Prostate-Lung	Early-onset (20th percentile)	1.1	0.6	1.6	10.7	11.5	0.152
Lung-Lung	Late-onset (80th percentile)	1.2	0.6	1.9	8.5	9.9			Prostate-Lung	Late-onset (80th percentile)	1.6	1.1	2.1	20.6	32.9
Thyroid-Breast	Early-onset (20th percentile)	1.9	0.7	3.8	1.3	2.5	0.583		Prostate-NHL	Early-onset (20th percentile)	1.6	0.8	2.6	4.3	6.8	0.367
Thyroid-Breast	Late-onset (80th percentile)	1.4	0.6	2.5	3.2	4.6			Prostate-NHL	Late-onset (80th percentile)	2.2	1.3	3.2	6.8	15.2
Breast-Lung	Early-onset (20th percentile)	2.6	1.5	4	2.7	7	0.976		Prostate-Leukemia	Early-onset (20th percentile)	1.9	0.8	3.1	3	5.6	0.605
Breast-Lung	Late-onset (80th percentile)	2.6	2.1	3.2	23.9	62.1			Prostate-Leukemia	Late-onset (80th percentile)	1.5	0.7	2.4	5.5	7.9
Breast-Leukemia	Early-onset (20th percentile)	5.7	2.1	10	1.1	6.1	0.082		Lung-Lung	Early-onset (20th percentile)	4.6	2	7.8	1.3	5.9	0.025
Breast-Leukemia	Late-onset (80th percentile)	2.4	1.2	3.9	4.2	10.1			Lung-Lung	Late-onset (80th percentile)	1.7	0.9	2.6	7.8	13.5
Melanoma-Uterus	Early-onset (20th percentile)	5.8	1.1	12.8	0.3	1.9	1		Bladder-Lung	Early-onset (20th percentile)	6.4	2.5	11.8	0.7	4.6	0.076
Melanoma-Uterus	Late-onset (80th percentile)	1.8	0	4.9	0.7	1.2			Bladder-Lung	Late-onset (80th percentile)	2.6	1.3	4.2	3.5	9.3
Thyroid-Lung	Early-onset (20th percentile)	10	1.5	26.5	0.2	1.6	0.088		Prostate-Pancreas	Early-onset (20th percentile)	3.4	2.1	5	3.2	11.2	0.357
Thyroid-Lung	Late-onset (80th percentile)	2.4	1	4.3	1.9	4.6			Prostate-Pancreas	Late-onset (80th percentile)	4.5	3	6	5.4	23.9
Breast-Ovary	Early-onset (20th percentile)	2.9	1.4	4.9	1.5	4.4	0.347
Breast-Ovary	Late-onset (80th percentile)	4.2	2.6	6.1	3.3	13.7
Melanoma-Lung	Early-onset (20th percentile)	7.5	2.5	15.4	0.2	1.5	0.142
Melanoma-Lung	Late-onset (80th percentile)	3.1	1.3	5.5	2.2	6.9
Breast-Pancreas	Early-onset (20th percentile)	4.7	2.3	7.6	0.9	4	0.657
Breast-Pancreas	Late-onset (80th percentile)	5.4	3.9	7.1	6.1	32.9
Ovary-Leukemia	Early-onset (20th percentile)	8.2	0	21.7	0.2	1.9	1
Ovary-Leukemia	Late-onset (80th percentile)	7.4	2.8	13.1	0.9	6.9
Colorectal-Uterus	Early-onset (20th percentile)	3.7	0.2	9.2	0.5	1.8	0.454
Colorectal-Uterus	Late-onset (80th percentile)	1.7	0.4	3.2	2.4	4
Colorectal-Lung	Early-onset (20th percentile)	0.2	0	0.7	0.2	0	1
Colorectal-Lung	Late-onset (80th percentile)	0.9	0.4	1.6	6.8	6.2

### Sheet: Unweighted SIR -Supp2
Female Pairs	SIR Unweighted	Lower 95 Unweighted	Upper 95 Unweighted	Expected Unweighted	Observed Unweighted			Male Pairs	SIR Unweighted	Lower 95 Unweighted	Upper 95 Unweighted	Expected Unweighted	Observed Unweighted
Colorectal-Lung	2.7	2	3.6	15.7	43			Prostate-Bladder	2.7	2.3	3.1	60.9	166
Thyroid-Breast	4.3	3.5	5.2	23	99			Bladder-Prostate	1.8	1.4	2.3	35.1	64
Breast-NHL	4.1	3.4	4.9	28.7	119			Prostate-Lung	2.5	2.2	2.8	112.7	283
Colorectal-Uterus	4.3	3.1	5.6	10.2	44			Prostate-NHL	2.7	2.2	3.3	38	103
Breast-Lung	4.5	4.1	5	89.2	406			Prostate-Leukemia	2.9	2.3	3.5	28.8	83
Lung-Lung	4.4	3.7	5.1	34.4	150			Lung-Lung	3.7	3	4.4	27.4	101
Breast-Leukemia	4.6	3.6	5.6	17.7	81			Bladder-Lung	4.5	3.5	5.6	15.2	68
Breast-Uterus	5.2	4.6	5.8	62.8	326			Prostate-Pancreas	5.9	5.1	6.8	30.4	180
Melanoma-Uterus	5.9	4.1	8	5.6	33
Thyroid-Lung	6.9	5.1	8.8	7.9	54
Breast-Ovary	7.9	6.7	9.2	19.1	150
Melanoma-Lung	7.1	5.4	8.8	8.9	63
Breast-Pancreas	8.7	7.5	9.9	22.9	199
Ovary-Leukemia	8	5	11.2	3.1	25
Abbreviations: NHL:Non-Hodgkin Lymphoma.
Smoking SIR
Pair	Stratum	SIR Unweighted	Lower 95 Unweighted	Upper 95 Unweighted	Expected Unweighted	Observed Unweighted	Two-Sided Wald P-value
Breast-Lung	Former/Current	7.9	6.9	8.8	31.2	245	< 0.001
Breast-Lung	Never	2.9	2.4	3.4	47	135
Lung-Lung (Females)	Former/Current	5.4	4.5	6.3	22.3	120	0.001
Lung-Lung (Females)	Never	2.1	1.3	3.1	9.4	20
Thyroid-Lung (Females)	Former/Current	12.4	8.4	17.1	2.3	29	< 0.001
Thyroid-Lung (Females)	Never	4.6	2.8	6.6	4.8	22
Melanoma-Lung (Females)	Former/Current	13.9	10.5	17.9	3.6	50	< 0.001
Melanoma-Lung (Females)	Never	2.2	0.9	3.7	4.5	10
Prostate-Lung	Former/Current	4.5	4	5.2	46.8	213	< 0.001
Prostate-Lung	Never	1	0.8	1.3	51.6	54
Lung-Lung (Males)	Former/Current	5.4	4.5	6.3	22.3	120	0.001
Lung-Lung (Males)	Never	2.1	1.3	3.1	9.4	20
Bladder-Lung (Males)	Former/Current	6.7	5.2	8.4	9.7	65	NA
Bladder-Lung (Males)	Never	0	0	0	4.3	0
BMI SIR Females									BMI SIR Males
Pair	Stratum	SIR Unweighted	Lower 95 Unweighted	Upper 95 Unweighted	Expected Unweighted	Observed Unweighted	Two-Sided Wald P-value		Pair	Stratum	SIR Unweighted	Lower 95 Unweighted	Upper 95 Unweighted	Expected Unweighted	Observed Unweighted	Two-Sided Wald P-value
Breast-NHL	Obese	2.5	1.3	4	5.5	14	0.763		Prostate-Bladder	Obese	1.3	0.7	1.9	14.4	18	0.891
Breast-NHL	Overweight	2.4	1.3	3.7	6.2	15			Prostate-Bladder	Overweight	1.1	0.7	1.6	22.1	25
Breast-NHL	Normal weight	2.2	1.2	3.4	6.7	15			Prostate-Bladder	Normal weight	1.3	0.6	2.1	9.1	12
Breast-Uterus	Obese	4.9	3.8	6.2	12.1	60	< 0.001		Bladder-Prostate	Obese	2	1.2	2.9	10	20	0.325
Breast-Uterus	Overweight	2.4	1.6	3.2	13.3	32			Bladder-Prostate	Overweight	1.3	0.7	1.9	12.7	16
Breast-Uterus	Normal weight	2.4	1.6	3.2	14.9	35			Bladder-Prostate	Normal weight	1.2	0.4	2.2	5.8	7
Lung-Lung	Obese	3	1.8	4.3	7	21	0.926		Prostate-Lung	Obese	1.7	1.3	2.2	27	47	0.97
Lung-Lung	Overweight	2.4	2.4	4.7	9.6	34			Prostate-Lung	Overweight	1.6	1.3	2	40.5	65
Lung-Lung	Normal weight	3.1	2.2	4.1	13.7	42			Prostate-Lung	Normal weight	1.8	1.1	2.5	16.5	29
Thyroid-Breast	Obese	1.9	0.9	3.1	5.7	11	0.246		Prostate-NHL	Obese	2	1.1	2.9	9.2	18	0.219
Thyroid-Breast	Overweight	2.4	1.1	4.1	4.1	10			Prostate-NHL	Overweight	1.4	0.8	2.1	13.6	19
Thyroid-Breast	Normal weight	0.9	0.2	1.9	4.4	4			Prostate-NHL	Normal weight	0.9	0.2	1.8	5.6	5
Breast-Lung	Obese	2.8	2.1	3.7	17.6	50	0.054		Prostate-Leukemia	Obese	2	1	3.1	6.9	14	0.737
Breast-Lung	Overweight	3	2.2	3.7	19.6	58			Prostate-Leukemia	Overweight	1.1	0.5	1.7	10.3	11
Breast-Lung	Normal weight	4	3.2	4.9	20	81			Prostate-Leukemia	Normal weight	2.4	1	3.9	4.2	10
Breast-Leukemia	Obese	4.1	2.1	6.4	3.4	14	0.167		Lung-Lung	Obese	4.3	2.8	5.9	7	30	0.044
Breast-Leukemia	Overweight	1.6	0.5	2.9	3.9	6			Lung-Lung	Overweight	2.2	1.4	3.2	10.8	24
Breast-Leukemia	Normal weight	2.2	0.9	3.7	4.1	9			Lung-Lung	Normal weight	2.2	1.1	3.3	6.8	15
Melanoma-Uterus	Obese	2	0	5.2	1	2	1		Bladder-Lung	Obese	4.1	2.3	6.1	4.2	17	0.922
Melanoma-Uterus	Overweight	0.9	0	3.2	1.1	1			Bladder-Lung	Overweight	2.8	1.6	4.2	5.7	16
Melanoma-Uterus	Normal weight	1	0	3.3	1	1			Bladder-Lung	Normal weight	3.9	1.7	6.6	2.6	10
Thyroid-Lung	Obese	4.1	1.7	6.9	2.2	9	0.375		Prostate-Pancreas	Obese	4.5	3	6.1	7.3	33	0.109
Thyroid-Lung	Overweight	6.5	2.9	10.9	1.5	10			Prostate-Pancreas	Overweight	4.2	3.1	5.5	10.9	46
Thyroid-Lung	Normal weight	6.3	2.8	10.5	1.6	10			Prostate-Pancreas	Normal weight	2.5	1.1	4.1	4.4	11
Breast-Ovary	Obese	4.4	2.4	6.7	3.6	16	0.322
Breast-Ovary	Overweight	3.7	1.9	5.7	4.1	15
Breast-Ovary	Normal weight	6.1	3.9	8.4	4.6	28
Melanoma-Lung	Obese	2.9	0.6	5.7	1.7	5	0.976
Melanoma-Lung	Overweight	4.6	2	7.8	1.9	9
Melanoma-Lung	Normal weight	2.9	0.6	5.9	1.7	5
Breast-Pancreas	Obese	5.8	3.7	8.1	4.5	26	0.428
Breast-Pancreas	Overweight	4.6	2.8	6.5	5	23
Breast-Pancreas	Normal weight	4.6	2.9	6.5	5.2	24
Ovary-Leukemia	Obese	9.2	2.7	16.4	0.8	7	1
Ovary-Leukemia	Overweight	10.1	4.3	17.2	0.9	9
Ovary-Leukemia	Normal weight	2.6	0	5.9	1.2	3
Colorectal-Uterus	Obese	3.7	1.6	6.3	2.5	9	0.332
Colorectal-Uterus	Overweight	2.6	0.8	4.5	2.7	7
Colorectal-Uterus	Normal weight	2.1	0.6	3.8	3.4	7
Colorectal-Lung	Obese	1.3	0.3	2.5	3.9	5	0.164
Colorectal-Lung	Overweight	2.9	1.5	4.5	4.8	14
Colorectal-Lung	Normal weight	3.1	1.7	4.6	5.2	16
Germline Pathogenic Variants SIR
Pair	Stratum	SIR Unweighted	Lower 95 Unweighted	Upper 95 Unweighted	Expected Unweighted	Observed Unweighted	Two-Sided Wald P-value
Breast-Ovary	Highly Penentrant	33.2	23.2	44.1	1.1	37	< 0.001
Breast-Ovary	Moderate/Low Penentrance	9.8	3	17.7	0.7	7
Breast-Ovary	Non-Carriers	10.9	8.7	13.4	7.5	82
Breast-Pancreas	Highly Penentrant	31.7	22.5	42	1.2	38	< 0.001
Breast-Pancreas	Moderate/Low Penentrance	17.2	9.4	26.9	0.9	15
Breast-Pancreas	Non-Carriers	12.4	10.2	14.7	9	112
Prostate-Pancreas	Highly Penentrant	10.8	6.1	15.9	1.7	18	0.111
Prostate-Pancreas	Moderate/Low Penentrance	10.8	5.7	16.6	1.3	14
Prostate-Pancreas	Non-Carriers	7.1	5.9	8.4	15.4	110
Two-Side Wald Tests Highly Penentrant and Non-Carriers Groups
Age of Onset SIR Females									Age of Onset SIR Males
Pair	Stratum	SIR Unweighted	Lower 95 Unweighted	Upper 95 Unweighted	Expected Unweighted	Observed Unweighted	Two-Sided Wald P-value		Pair	Stratum	SIR Unweighted	Lower 95 Unweighted	Upper 95 Unweighted	Expected Unweighted	Observed Unweighted	Two-Sided Wald P-value
Breast-NHL	Early-onset (20th percentile)	3	1.1	5.3	2.7	8	0.821		Prostate-Bladder	Early-onset (20th percentile)	3.2	2	4.7	6.8	22	0.251
Breast-NHL	Late-onset (80th percentile)	2.7	1.7	3.9	8.5	23			Prostate-Bladder	Late-onset (80th percentile)	2.3	1.6	3.1	15.3	36
Breast-Uterus	Early-onset (20th percentile)	3.8	2.4	5.4	6.5	25	0.051		Bladder-Prostate	Early-onset (20th percentile)	2.8	1.3	4.5	4.3	12	0.421
Breast-Uterus	Late-onset (80th percentile)	6	4.8	7.4	13.1	79			Bladder-Prostate	Late-onset (80th percentile)	1.9	0.8	3.2	5.2	10
Lung-Lung	Early-onset (20th percentile)	11.7	7.7	16.1	2.5	29	< 0.001		Prostate-Lung	Early-onset (20th percentile)	2.6	1.8	3.5	14	37	0.357
Lung-Lung	Late-onset (80th percentile)	1.5	0.8	2.4	8.7	13			Prostate-Lung	Late-onset (80th percentile)	2.2	1.6	2.8	24.5	53
Thyroid-Breast	Early-onset (20th percentile)	5.3	3.2	7.8	3.7	20	0.074		Prostate-NHL	Early-onset (20th percentile)	3.4	2	5	5.6	19	0.642
Thyroid-Breast	Late-onset (80th percentile)	2.6	1.2	4.3	4.2	11			Prostate-NHL	Late-onset (80th percentile)	2.9	1.8	4.2	8.1	24
Breast-Lung	Early-onset (20th percentile)	7.8	5.6	10.4	5.1	40	< 0.001		Prostate-Leukemia	Early-onset (20th percentile)	4.1	2.2	6.1	3.9	16	0.068
Breast-Lung	Late-onset (80th percentile)	3.7	3	4.4	30.7	113			Prostate-Leukemia	Late-onset (80th percentile)	2	1	3.2	6.5	13
Breast-Leukemia	Early-onset (20th percentile)	7.5	3.7	11.8	1.7	13	0.014		Lung-Lung	Early-onset (20th percentile)	9.7	5.3	14.8	1.7	16	< 0.001
Breast-Leukemia	Late-onset (80th percentile)	2.8	1.5	4.3	5.4	15			Lung-Lung	Late-onset (80th percentile)	2.1	1.2	3.2	8	17
Melanoma-Uterus	Early-onset (20th percentile)	9.7	4.7	15.3	1.1	11	1		Bladder-Lung	Early-onset (20th percentile)	8.6	4.3	14.1	1.4	12	0.028
Melanoma-Uterus	Late-onset (80th percentile)	2.8	0	7.2	0.7	2			Bladder-Lung	Late-onset (80th percentile)	3.5	1.8	5.4	3.7	13
Thyroid-Lung	Early-onset (20th percentile)	17.7	8.3	29.1	0.6	10	0.001		Prostate-Pancreas	Early-onset (20th percentile)	7.8	5.3	10.6	4.2	33	0.252
Thyroid-Lung	Late-onset (80th percentile)	4.1	1.8	6.6	2.5	10			Prostate-Pancreas	Late-onset (80th percentile)	5.9	4.2	7.9	6.4	38
Breast-Ovary	Early-onset (20th percentile)	12.5	8.3	17.1	2.4	30	0.011
Breast-Ovary	Late-onset (80th percentile)	6.2	4	8.8	4.2	26
Melanoma-Lung	Early-onset (20th percentile)	13.8	7.3	22.2	0.9	13	0.01
Melanoma-Lung	Late-onset (80th percentile)	4.3	1.8	7.1	2.3	10
Breast-Pancreas	Early-onset (20th percentile)	14.9	9.1	21.3	1.5	23	0.005
Breast-Pancreas	Late-onset (80th percentile)	7.3	5.4	9.3	7.8	57
Ovary-Leukemia	Early-onset (20th percentile)	9	0	20.7	0.3	3	1
Ovary-Leukemia	Late-onset (80th percentile)	8.4	3.1	14.6	1	8
Colorectal-Uterus	Early-onset (20th percentile)	11.3	3.5	20	0.6	7	0.012
Colorectal-Uterus	Late-onset (80th percentile)	2.3	0.8	4.3	2.6	6
Colorectal-Lung	Early-onset (20th percentile)	3.4	0	10.6	0.3	1	1
Colorectal-Lung	Late-onset (80th percentile)	1.5	0.7	2.3	7.3	11

### Sheet: Age+Cumulative Incidence -Supp3
Cancer Type	Age of Onset As First Cancer (Median; IQR)	Age of Onset As Second Cancer (Median; IQR)	SEER Age of Onset (Median)	5 Year Incidence (Second Cancer, %)	10 Year Incidence (Second Cancer, %)	15 Year Incidence (Second Cancer, %)	5 Year Incidence (Mortality, %)	10 Year Incidence (Mortality, %)	15 Year Incidence (Mortality, %)	N
Breast*	51.5 (43.1 - 61.0)	62.9 (54.7 - 70.1)	63	8	17.2	26.6	15.8	26.5	33.8	8781
Thyroid	53.3 (41.8 - 63.0)	57.8 (49.1 - 67.0)	51	12.4	25.4	36.6	9.3	16.1	21.6	1304
Colorectal	55.1 (46.0 - 65.4)	68.8 (58.8 - 76.1)	67	4.3	12.7	22.5	33.2	45.4	50	6034
Kidney	55.3 (44.2 - 64.4)	64.3 (57.1 - 71.4)	65	7.7	17.2	22.8	22.2	31.2	39.2	1669
Leukemia	58.4 (45.5 - 67.5)	67.6 (58.5 - 74.7)	68	6.2	13	21.6	17.3	22	28.1	2051
Ovary*	59.2 (49.4 - 67.7)	65.3 (56.2 - 72.0)	63	3.5	7.1	11	38.6	55.5	63.5	2801
Melanoma	59.9 (48.5 - 68.9)	67.4 (59.4 - 73.8)	66	13.7	25.5	35.6	16.6	23.3	28.6	2026
NHL	59.9 (49.6 - 68.5)	68.9 (59.8 - 75.1)	68	8	17.2	29.3	14.3	21	26.2	3170
Uterus*	61.8 (54.7 - 68.6)	66.2 (58.9 - 73.1)	64	6	13.6	23.8	27	38.9	44.7	3713
Prostate*	63.6 (57.7 - 69.3)	68.0 (61.9 - 73.8)	68	12.4	25.6	38.2	12	20.9	27.9	5905
Pancreas	65.5 (57.5 - 72.5)	70.7 (63.9 - 76.5)	71	1.7	4.4	6	63.6	72	77.4	3237
Lung	66.1 (58.7 - 73.2)	70.4 (63.8 - 76.1)	71	4.2	8.8	14.1	44	58.8	66.6	6115
Bladder/Urothelial	66.8 (58.9 - 73.6)	71.7 (65.9 - 77.3)	73	8.9	18.6	30.6	28.8	38.9	43	1776
Results exclude synchronous cancer pairs (≤ 1 year apart)
* Sex-specific cancers were evaluated only among the relevant sex.
Abbreviations: NHL:Non-Hodgkin Lymphoma.
Incidence refers to the cancer type as the first primary cancer (e.g., 5-year incidence of second cancers following thyroid cancer).
N indicates the number of patients with the specified first primary cancer.

### Sheet: Treatment Exposures HR -Supp4
Pair	Exposure	Hazard Ratio	Lower 95 CI	Upper 95 CI	P-Value
Breast-Uterus	Tamoxifen	2.1	1.6	2.9	< 0.001
Breast-Leukemia	Anthracyclines	2.5	1.4	4.5	0.002
Ovary-Leukemia	Parp Inhibitors	6.1	2.5	14.8	< 0.001
Sensitivity Analysis
Pair	Exposure	Hazard Ratio	Lower 95 CI	Upper 95 CI	P-Value
Breast-Uterus	Tamoxifen	3.6	2.6	5.1	< 0.001
Breast-Leukemia	Anthracyclines	2.4	1.3	4.4	0.004
Ovary-Leukemia	Parp Inhibitors	4.7	1.8	12	0.001
Breast-Uterus Sensitivity: 1 year or longer of tamoxifen exposure vs. rest of patients
Breast-Leukemia Sensitivity: 30 days or longer of anthracyclines exposure vs.rest of patients
Ovary-Leukemia: 1 year or longer of PARP inhibitors exposure vs.rest of patients
Anthracyclines = Doxorubicin, Epirubicin, Daunorubicin, Idarubicin
Parp Inhibitors = Olaparib, Niraparib, Rucaparib, Talazoparib

### Sheet: MPC-PREDICT Coefficients -Supp5
Breast - Ovary Coefficients				Breast - Pancreas Coefficients				Prostate - Pancreas Coefficients
Predictor	Coefficient			Predictor	Coefficient			Predictor	Coefficient
BRCA1	1.09			BRCA2	0.98			Age at Prostate Cancer	0.15
Age at Breast Diagnosis	0.19			ATM	0.74			Pancreatic Cancer PRS	0.12
Ovarian Cancer PRS	0.14			Pancreatic Cancer PRS	0.45			Testicular Cancer PRS	0.1
Colorectal Cancer PRS	0.02			Age at Breast Diagnosis	0.44			Yost index (socioeconomic status)	-0.04
Prostate Cancer PRS	-0.004			Ashkenazi Jewish Ancestry	0.44			Cervical Cancer PRS	-0.06
Pancreatic Cancer PRS	-0.004			Prostate Cancer PRS	0.15			Prostate Cancer Stage (3/4)	-0.79
Testicular Cancer PRS	-0.03			Ethnicity	0.14
Cervical Cancer PRS	-0.03			Breast Cancer PRS	0.11
Melanoma PRS	-0.04			Endometrial Cancer PRS	0.09
Endometrial Cancer PRS	-0.06			Smoking (Current/Fomrer)	0.08
Yost Index (Socioeconomic status)	-0.09			Received Radiation Therapy	0.05
Breast Cancer PRS	-0.16			Thyroid Cancer PRS	0.03
Received Hormone Therapy	-0.22			Melanoma PRS	0.02
Ethnicity	-0.25			Yost Index (Socioeconomic status)	0.02
Breast Cancer Histology : Adenocarcinoma	-0.32			Ovarian Cancer PRS	0.01
Breast Cancer Stage (3/4)	-1.12			Cervical Cancer PRS	0.01
				Testicular Cancer PRS	-0.03
				Received Hormone Therapy	-0.03
				Received Anthracyclines	-0.43
				Non-Ashkenazi, Non-European Ancestries	-0.48
				Breast Cancer Histology : Adenocarcinoma	-0.58
				Black/African American	-0.86
				Breast Cancer Stage (3/4)	-1.23

### Sheet: PRS SNP List -Supp6
Cancer Type	rsID
Ovarian	rs56318008
Ovarian	rs12023270
Ovarian	rs2165109
Ovarian	rs752590
Ovarian	rs6755777
Ovarian	rs62274041
Ovarian	rs9870207
Ovarian	rs17329882
Ovarian	rs4691139
Ovarian	rs13113999
Ovarian	rs10069690
Ovarian	rs7705526
Ovarian	rs116133110
Ovarian	rs76837345
Ovarian	rs9886651
Ovarian	rs1400482
Ovarian	rs1339552
Ovarian	rs320203
Ovarian	rs532436
Ovarian	rs12783517
Ovarian	rs7902587
Ovarian	rs7953249
Ovarian	rs8044477
Ovarian	rs7405776
Ovarian	rs7207826
Ovarian	rs8098244
Ovarian	rs4808075
Ovarian	rs688187
Ovarian	rs6005807
Pancreatic	rs13303010
Pancreatic	rs3790844
Pancreatic	rs1486134
Pancreatic	rs9854771
Pancreatic	rs2736098
Pancreatic	rs35226131
Pancreatic	rs401681
Pancreatic	rs17688601
Pancreatic	rs6971499
Pancreatic	rs2941471
Pancreatic	rs10991043
Pancreatic	rs505922
Pancreatic	rs9581943
Pancreatic	rs9543325
Pancreatic	rs7190458
Pancreatic	rs4795218
Pancreatic	rs7214041
Pancreatic	rs1517037
Pancreatic	rs16986825
Prostate	rs636291
Prostate	rs12139208
Prostate	rs17599629
Prostate	rs1218582
Prostate	rs4245739
Prostate	rs1775148
Prostate	rs62106670
Prostate	rs11902236
Prostate	rs9287719
Prostate	rs9306895
Prostate	rs1465618
Prostate	rs721048
Prostate	rs2430386
Prostate	rs74702681
Prostate	rs10187424
Prostate	rs11691517
Prostate	rs13016083
Prostate	rs12621278
Prostate	rs34925593
Prostate	rs13016963
Prostate	rs2292884
Prostate	rs3771570
Prostate	rs2660753
Prostate	rs7629490
Prostate	rs7611694
Prostate	rs10934853
Prostate	rs6763931
Prostate	3_152004202_T_C
Prostate	rs71277158
Prostate	rs10936632
Prostate	rs10009409
Prostate	rs1894292
Prostate	rs12500426
Prostate	rs17021918
Prostate	rs7679673
Prostate	rs6825684
Prostate	rs2242652
Prostate	rs12653946
Prostate	rs2121875
Prostate	rs10793821
Prostate	rs6869841
Prostate	rs4976790
Prostate	rs4713266
Prostate	rs115457135
Prostate	rs116818520
Prostate	rs115664826
Prostate	rs114376585
Prostate	rs114759335
Prostate	rs9469899
Prostate	rs1983891
Prostate	rs4711748
Prostate	rs9443189
Prostate	rs2273669
Prostate	rs339331
Prostate	rs1933488
Prostate	rs651164
Prostate	rs9364554
Prostate	rs138004030
Prostate	rs12155172
Prostate	rs10486567
Prostate	rs17621345
Prostate	rs56232506
Prostate	rs6465657
Prostate	rs2928679
Prostate	rs1512268
Prostate	rs11135910
Prostate	rs12543663
Prostate	rs1487232
Prostate	rs10086908
Prostate	rs1016343
Prostate	rs13252298
Prostate	rs16901979
Prostate	rs16902094
Prostate	rs620861
Prostate	rs6983267
Prostate	rs6999921
Prostate	rs1447293
Prostate	rs1447295
Prostate	rs1048169
Prostate	rs1182
Prostate	rs76934034
Prostate	rs10993994
Prostate	rs1935581
Prostate	rs3850699
Prostate	rs10749408
Prostate	rs11199874
Prostate	rs4962416
Prostate	rs1881502
Prostate	rs7127900
Prostate	rs61890184
Prostate	rs2277283
Prostate	rs12418451
Prostate	rs11228565
Prostate	rs7931342
Prostate	rs11228594
Prostate	rs7940107
Prostate	rs61894546
Prostate	rs11568818
Prostate	rs11214775
Prostate	rs878987
Prostate	rs2066827
Prostate	rs10845938
Prostate	rs80130819
Prostate	rs10875943
Prostate	rs902774
Prostate	rs7968403
Prostate	rs1270884
Prostate	rs7295014
Prostate	rs11839053
Prostate	rs1004030
Prostate	rs8008270
Prostate	rs34582366
Prostate	rs7141529
Prostate	rs8014671
Prostate	rs1994198
Prostate	rs12051443
Prostate	rs684232
Prostate	rs28441558
Prostate	rs142444269
Prostate	rs11649743
Prostate	rs4430796
Prostate	rs11650494
Prostate	rs2680708
Prostate	rs1859962
Prostate	rs28607662
Prostate	rs12956892
Prostate	rs10460109
Prostate	rs7241993
Prostate	rs11666569
Prostate	rs8102476
Prostate	rs11672691
Prostate	rs61088131
Prostate	rs266849
Prostate	rs266870
Prostate	rs2735839
Prostate	rs12480328
Prostate	rs6091758
Prostate	rs2427345
Prostate	rs6062509
Prostate	rs1041449
Prostate	rs9625483
Prostate	rs58133635
Prostate	rs5759167
Prostate	rs742134
Thyroid	rs12129938
Thyroid	rs6793295
Thyroid	rs2466076
Thyroid	rs13284787
Thyroid	rs1588635
Thyroid	rs7902587
Thyroid	rs944289
Thyroid	rs56062135
Testis	rs4240895
Testis	rs2072499
Testis	rs3790672
Testis	rs7581030
Testis	rs3770112
Testis	rs10510452
Testis	rs11705932
Testis	rs1510272
Testis	rs3755605
Testis	rs6821144
Testis	rs17021463
Testis	rs2720460
Testis	rs4862848
Testis	rs2736100
Testis	rs4635969
Testis	rs3805663
Testis	rs4624820
Testis	rs210138
Testis	rs11155671
Testis	rs12699477
Testis	rs11769858
Testis	rs7010162
Testis	rs7040024
Testis	rs55873183
Testis	rs7107174
Testis	rs648090
Testis	rs2900333
Testis	rs4931000
Testis	rs7315956
Testis	rs3782181
Testis	rs1009647
Testis	rs12912292
Testis	rs11071896
Testis	rs56046484
Testis	rs4561483
Testis	rs7404843
Testis	rs8046148
Testis	rs4888262
Testis	rs7501939
Testis	rs9905704
Testis	rs9966612
Testis	rs73019876
Testis	rs58521262
Testis	rs2241024
Testis	rs4599029
Testis	rs2839186
Endometrial	rs1740828
Endometrial	rs2797160
Endometrial	rs2475335
Endometrial	rs2498796
Endometrial	rs937213
Endometrial	rs2414098
Endometrial	rs11263763
Melanoma	rs7412746
Melanoma	rs6750047
Melanoma	rs13016963
Melanoma	rs401681
Melanoma	rs35407
Melanoma	rs62389423
Melanoma	rs6914598
Melanoma	rs1636744
Melanoma	rs871024
Melanoma	rs10739221
Melanoma	rs2995264
Melanoma	rs498136
Melanoma	rs1393350
Melanoma	rs1801516
Melanoma	rs4778138
Melanoma	rs16953002
Melanoma	rs7188458
Melanoma	rs1805007
Melanoma	rs4785751
Melanoma	rs4785763
Melanoma	rs17305657
Melanoma	rs6059655
Melanoma	rs45430
Melanoma	rs132985
Colorectal	rs72647484
Colorectal	rs12144319
Colorectal	rs6678517
Colorectal	rs6691170
Colorectal	rs17011141
Colorectal	rs448513
Colorectal	rs11903757
Colorectal	rs11884596
Colorectal	rs983402
Colorectal	rs3731861
Colorectal	rs1800734
Colorectal	rs35470271
Colorectal	rs72942485
Colorectal	rs10049390
Colorectal	rs10936599
Colorectal	rs13149359
Colorectal	rs1391441
Colorectal	rs3987
Colorectal	rs11727676
Colorectal	rs10446758
Colorectal	rs78368589
Colorectal	rs2735940
Colorectal	rs12514517
Colorectal	rs4976270
Colorectal	rs116353863
Colorectal	rs9271629
Colorectal	rs6906359
Colorectal	rs1321311
Colorectal	rs62404968
Colorectal	rs12672022
Colorectal	rs16892766
Colorectal	rs117079142
Colorectal	rs7013278
Colorectal	rs4313119
Colorectal	rs1537372
Colorectal	rs34405347
Colorectal	rs10980628
Colorectal	rs10821907
Colorectal	rs704017
Colorectal	rs1250567
Colorectal	rs1035209
Colorectal	rs12246635
Colorectal	rs174533
Colorectal	rs7121958
Colorectal	rs61389091
Colorectal	rs3087967
Colorectal	rs35808169
Colorectal	rs3217810
Colorectal	rs3217874
Colorectal	rs10849433
Colorectal	rs11610543
Colorectal	rs11169552
Colorectal	rs12372718
Colorectal	rs4759277
Colorectal	rs3184504
Colorectal	rs7300312
Colorectal	rs73208120
Colorectal	rs7333607
Colorectal	rs45597035
Colorectal	rs78341008
Colorectal	rs8000189
Colorectal	rs35107139
Colorectal	rs7160450
Colorectal	rs17094983
Colorectal	rs8020436
Colorectal	rs12708491
Colorectal	rs16969681
Colorectal	rs2293581
Colorectal	rs17816465
Colorectal	rs56324967
Colorectal	rs9929218
Colorectal	rs9930005
Colorectal	rs12149163
Colorectal	rs4968127
Colorectal	rs1078643
Colorectal	rs983318
Colorectal	rs75954926
Colorectal	rs4939827
Colorectal	rs34797592
Colorectal	rs28840750
Colorectal	rs73068325
Colorectal	rs994308
Colorectal	rs4813802
Colorectal	rs28488
Colorectal	rs11087784
Colorectal	rs2295444
Colorectal	rs6031311
Colorectal	rs6066825
Colorectal	rs6067417
Colorectal	rs6063514
Colorectal	rs1741640
Colorectal	rs2738783
Cervix	rs113589048
Cervix	rs112852159
Cervix	rs112815327
Cervix	rs141701321
Cervix	rs149009387
Cervix	rs114525346
Cervix	rs113303017
Cervix	rs78284451
Cervix	rs116378175
Cervix	rs115709346
Breast	1:7917076_G_A
Breast	1:10566215_A_G
Breast	1:18807339_T_C
Breast	1:41380440_C_T
Breast	1:88156923_G_A
Breast	1:88428199_C_A
Breast	1:114445880_G_A
Breast	1:118141492_A_C
Breast	1:120257110_T_C
Breast	1:121280613_A_G
Breast	1:121287994_A_G
Breast	1:149906413_T_C
Breast	1:155556971_G_A
Breast	1:201437832_C_T
Breast	1:202184600_C_T
Breast	1:208076291_G_A
Breast	1:217053815_T_G
Breast	1:217220574_G_A
Breast	1:220671050_C_T
Breast	2:10138983_T_C
Breast	2:25129473_A_G
Breast	2:29615233_T_C
Breast	2:70172587_G_A
Breast	2:121058254_A_G
Breast	2:121089731_T_C
Breast	2:121159205_G_A
Breast	2:121246568_T_C
Breast	2:174212910_A_G
Breast	2:192381934_C_T
Breast	2:202204741_T_C
Breast	2:217920769_G_T
Breast	2:218714845_G_A
Breast	3:4742251_A_G
Breast	3:27353716_C_A
Breast	3:30684907_C_T
Breast	3:46888198_T_C
Breast	3:59373745_C_T
Breast	3:71620370_T_G
Breast	3:87037543_A_G
Breast	3:99403877_G_A
Breast	3:172285237_G_A
Breast	3:189774456_C_T
Breast	4:38784633_G_T
Breast	4:89240476_G_A
Breast	4:106069013_G_T
Breast	4:143467195_C_T
Breast	4:151222266_C_T
Breast	4:175842495_G_A
Breast	4:175847436_C_A
Breast	5:345109_T_C
Breast	5:1279790_C_T
Breast	5:2777029_G_A
Breast	5:32568424_C_T
Breast	5:44619502_A_G
Breast	5:44649944_C_T
Breast	5:44706498_A_G
Breast	5:55965167_C_T
Breast	5:56023083_T_G
Breast	5:56042972_C_T
Breast	5:56045081_T_C
Breast	5:58241712_C_T
Breast	5:71965007_G_A
Breast	5:73234583_T_C
Breast	5:77157492_C_T
Breast	5:81555328_T_G
Breast	5:90789470_G_A
Breast	5:104300273_G_T
Breast	5:122478676_C_A
Breast	5:122705244_C_T
Breast	5:131640536_A_G
Breast	5:132407058_C_T
Breast	5:158244083_C_T
Breast	5:169591460_T_C
Breast	5:173358154_G_A
Breast	6:16399557_C_T
Breast	6:18783140_G_A
Breast	6:21923810_T_C
Breast	6:43227141_G_A
Breast	6:87803819_T_C
Breast	6:130350294_G_A
Breast	6:149595505_T_C
Breast	6:151949806_A_C
Breast	6:151955914_A_G
Breast	6:152023191_G_A
Breast	6:152432902_C_T
Breast	6:170332621_T_C
Breast	7:21940960_A_G
Breast	7:25569548_C_T
Breast	7:28869017_G_A
Breast	7:55192256_A_C
Breast	7:94113799_T_C
Breast	7:98005235_G_A
Breast	7:99948655_T_G
Breast	7:101552440_G_A
Breast	7:102481842_T_C
Breast	7:130656911_C_T
Breast	7:130674481_G_A
Breast	7:144048902_G_T
Breast	8:170692_T_C
Breast	8:23447496_A_G
Breast	8:23663653_C_A
Breast	8:29509616_A_C
Breast	8:36858483_A_G
Breast	8:76230943_A_G
Breast	8:76333056_C_T
Breast	8:76378165_G_T
Breast	8:102483100_T_C
Breast	8:117209548_A_G
Breast	8:120862186_A_G
Breast	8:124563705_T_C
Breast	8:124571581_G_A
Breast	8:124739913_T_G
Breast	8:128372172_A_G
Breast	8:129199566_G_A
Breast	8:143669254_A_G
Breast	9:6880263_A_G
Breast	9:36928288_T_C
Breast	9:87782211_T_C
Breast	9:98362587_T_C
Breast	9:110837073_A_G
Breast	9:110837176_C_T
Breast	9:110849525_G_T
Breast	9:110885479_C_T
Breast	9:119313486_A_G
Breast	9:129424719_A_G
Breast	9:136146597_C_T
Breast	10:5794652_A_G
Breast	10:13892298_G_A
Breast	10:22032942_A_G
Breast	10:38523626_C_A
Breast	10:64299890_A_G
Breast	10:64819996_G_T
Breast	10:71335574_C_T
Breast	10:80851257_G_T
Breast	10:80886726_A_G
Breast	10:114777670_C_T
Breast	10:115128491_T_C
Breast	10:123095209_G_A
Breast	10:123337117_C_T
Breast	10:123340107_A_G
Breast	11:433617_T_C
Breast	11:803017_A_G
Breast	11:1895708_C_A
Breast	11:18664241_T_G
Breast	11:42844441_C_T
Breast	11:44368892_G_A
Breast	11:65553492_C_A
Breast	11:65572431_G_A
Breast	11:69330983_G_A
Breast	11:69331418_C_T
Breast	11:103614438_T_G
Breast	11:111696440_T_C
Breast	11:122966626_A_G
Breast	11:129243417_T_G
Breast	11:129461016_A_G
Breast	12:293626_A_G
Breast	12:28149568_C_T
Breast	12:28174817_C_T
Breast	12:28347382_C_T
Breast	12:29140260_G_A
Breast	12:57146069_T_G
Breast	12:85004551_C_T
Breast	12:96027759_A_G
Breast	12:103097887_C_T
Breast	12:111600134_G_T
Breast	12:115108136_T_C
Breast	12:115796577_A_G
Breast	12:115835836_T_C
Breast	12:120832146_C_T
Breast	13:43501356_A_G
Breast	13:73806982_T_C
Breast	13:73960952_A_G
Breast	14:37128564_C_A
Breast	14:37228504_C_T
Breast	14:68660428_T_C
Breast	14:68979835_T_C
Breast	14:91749595_C_A
Breast	14:91841069_A_G
Breast	14:93070286_C_T
Breast	14:105213978_T_G
Breast	15:50694306_A_G
Breast	15:66630569_G_A
Breast	15:67457698_A_G
Breast	15:75750383_T_C
Breast	15:91512267_G_T
Breast	15:100905819_A_C
Breast	16:4106788_C_A
Breast	16:10706580_G_A
Breast	16:23007047_G_T
Breast	16:52538825_C_A
Breast	16:52599188_C_T
Breast	16:53809123_C_T
Breast	16:53861139_C_T
Breast	16:53861592_G_A
Breast	16:54682064_G_A
Breast	16:80648296_A_G
Breast	16:85145977_T_C
Breast	16:87086492_T_C
Breast	17:29168077_G_T
Breast	17:39251123_T_C
Breast	17:40127060_T_C
Breast	17:40485239_G_T
Breast	17:44283858_G_A
Breast	17:53209774_A_C
Breast	17:77781725_A_G
Breast	18:11696613_C_T
Breast	18:20634253_C_T
Breast	18:24125857_T_C
Breast	18:29981526_G_A
Breast	18:42888797_T_C
Breast	19:13249921_G_T
Breast	19:17393925_C_A
Breast	19:18569492_C_T
Breast	19:44283031_T_C
Breast	19:46166073_T_C
Breast	19:55816678_C_T
Breast	20:5948227_G_A
Breast	20:52296849_G_A
Breast	21:16364756_T_G
Breast	21:16566350_A_G
Breast	21:16574455_C_A
Breast	21:47762932_G_A
Breast	22:19766137_C_T
Breast	22:29135543_G_A
Breast	22:40888136_T_G
Breast	22:43433100_C_T
Breast	22:45319953_G_A
Breast	22:46283297_G_A
